# Therapeutic Efficacy and Safety of Deep Brain Stimulation for Multiple Sclerosis Related-Tremor: A Systematic Review and Meta-Analysis

**DOI:** 10.64898/2026.03.22.26349017

**Authors:** Farzan Fahim, MohammadAmin Farajzadeh, Seyyed Mohammad Hosseini Marvast, Mahsa Faramin Lashkarian, Ava Khalili Dehkordi, Parastoo Sangtarashha, Reihane Qahremani, Hadis Khodadadi, Mahdieh Pourabdollah, Taha Mahdian, Setareh Parsakian, MohammadReza Toghyani, Sayeh Oveisi, Guive Sharifi, Alireza Zali, Farbod Tabasi Kakhki, AmirMahdi Mojtahedzadeh

## Abstract

**Objective:** To systematically evaluate the efficacy and safety of Deep Brain Stimulation (DBS) for the management of disabling tremor in patients with Multiple Sclerosis (MS) by synthesizing data from available clinical studies.

**Methods:** This systematic review and meta-analysis followed PRISMA 2020 guidelines and was registered with PROSPERO (CRD420261347426). A comprehensive search of PubMed, Scopus, Web of Science, and Embase was performed from database inception until December 2025 with no time or language limitation. A pre-post meta-analysis design was used to estimate the pooled effect size using the Standardized Mean Change (SMC) between baseline and follow up tremor severity. Because most included studies were single arm cohorts and clinical heterogeneity was anticipated, a random effects model using the Restricted Maximum Likelihood (REML) estimator with the Hartung-Knapp adjustment was applied. Safety outcomes including hardware complications and postoperative infections were pooled using random effects meta-analysis of proportions.

**Results:** Thirteen studies including 131 patients met the eligibility criteria. Eight studies with adequate outcome data were included in the pooled efficacy analysis. DBS was associated with a significant reduction in tremor severity with an overall pooled SMC of 1.42 (95% CI 1.07 to 1.77). Statistical heterogeneity was minimal (I^2^ = 0.0%, p = 0.6300), although this finding should be interpreted cautiously given the limited number of studies and clinical variability in surgical targets, most commonly the ventral intermediate nucleus (VIM), and follow up duration ranging from months to more than 20 years. The pooled incidence of postoperative infection was approximately 7% with substantial heterogeneity across studies (I^2^ = 74.1%). The most frequently reported adverse events were stimulation related effects such as dysarthria and disequilibrium, which were generally reversible after adjustment of stimulation parameters. Overall methodological quality of included studies was predominantly moderate.

**Conclusion:** Deep brain stimulation may provide meaningful tremor reduction in selected patients with disabling and medication refractory MS tremor, with a large pooled treatment effect (SMC = 1.42). Although complications such as postoperative infection (approximately 7%) and transient stimulation related adverse effects can occur, these events appear manageable in most cases. However, the current evidence base remains limited by small sample sizes, heterogeneous study designs, and variability in surgical targets and outcome reporting. Larger prospective studies with standardized tremor outcome measures and consistent reporting of safety outcomes are needed to better define the long term efficacy and optimal clinical role of DBS in patients with MS related tremor.
