## Supplementary material for "Therapeutic Efficacy and Safety of Deep Brain Stimulation for Multiple Sclerosis Related-Tremor: A Systematic Review and Meta-Analysis": rob

### Sheet: Sheet1
Article title	type	yes	No	unclear	Not applicable
Tremor and disability outcomes following deep brain stimulation for multiple sclerosis-associated tremor	JBI	5	1	5	0
Thalamic deep brain stimulation for the treatment of tremor due to multiple sclerosis: a prospective study of tremor and quality of life	JBI	6	0	5	0
Thalamotomy versus thalamic stimulation for multiple sclerosis tremor	JBI	6	2	3	0
Deep brain stimulation in multiple sclerosis-associated tremor. A large, retrospective, longitudinal open label study, with long-term follow-up	JBI	6	1	4	0
Surgical therapy for multiple sclerosis tremor: a 12-year follow-up study	JBI	5	0	6	0
A prospective study of thalamic deep brain stimulation for the treatment of movement disorders in multiple sclerosis	JBI	7	0	4	0
Unilateral Thalamic Deep Brain Stimulation for Disabling Kinetic Tremor in Multiple Sclerosis	JBI	8	0	3	0
Safety and efficacy of dual-lead thalamic deep brain stimulation for patients with treatment-refractory multiple sclerosis tremor: a single-centre, randomised, single-blind, pilot trial	JBI	7	0	4	0
Bilateral stimulation of the caudal zona incerta nucleus for tremor control	JBI	7	0	4	0
A COMPARISON OF CONTINUOUS THALAMIC STIMULATION AND THALAMOTOMY FOR SUPPRESSION OF SEVERE TREMOR	JBI	7	0	4	0
Connectomic analysis of unilateral dual-lead thalamic deep brain stimulation for treatment of multiple sclerosis tremor	JBI	7	0	4	0
Post-deep brain stimulation – gradual non-stimulation dependent decrease in strength with attenuation of multiple sclerosis tremor	JBI	7	1	3
