## Supplementary material for "Therapeutic Efficacy and Safety of Deep Brain Stimulation for Multiple Sclerosis Related-Tremor: A Systematic Review and Meta-Analysis": full text screening 1

### Sheet: Included
Title	Year	DOI	Author	Study design	Population	Intervention	Comparison	Outcome
Tremor reduction and quality of life after deep brain stimulation for multiple sclerosis–associated tremor	2013	10.1007/s00701-013-1848-0	Zakaria et al.	Prospective uncontrolled case series	MS with disabling MS-tremor; n=16	VIM thalamic DBS for MS-tremor (2 unilateral; 14 bilateral)	Pre-op vs 6–12 months post-op (mean 11.6 months; range 3–80)	Bain and/or Fahn–Tolosa–Marin tremor rating systems (pre/post tremor severity; mean tremor reduction and statistical comparisons reported)
Connectomic analysis of unilateral dual-lead thalamic deep brain stimulation for treatment of multiple sclerosis tremor	2022	10.1093/braincomms/fcac063	Wong et al.	cohort	MS with medically refractory tremor; 12 in parent trial; 11 analysed (1 excluded for hardware infection)	Unilateral dual-lead thalamic DBS (VIM + VOp); randomized initial single-lead stimulation then dual-lead stimulation	Baseline pre-DBS vs 3 and 6 months post-DBS; DBS OFF vs DBS ON	Fahn–Tolosa–Marin Tremor Rating Scale (TRS) motor score; baseline TRS motor and % improvement at 6 months reported
Deep Brain Stimulation of the Ventral Intermediate Nucleus of the Thalamus for Tremor in Patients With Multiple Sclerosis	2010	10.1227/01.NEU.0000375506.18902.3E	Torres et al.	Retrospective consecutive case series	MS with medication-resistant disabling MS tremor; n=10 (11 hemispheres)	VIM thalamic DBS (9 unilateral; 1 bilateral staged)	Baseline vs post-op follow-ups (1, 3, 6 months; yearly)	Fahn–Tolosa–Marin tremor rating scale at baseline and postoperative timepoints; tremor reduction/% improvement reported
Permanent tremor reduction during thalamic stimulation in multiple sclerosis	2011	10.1136/jnnp.2010.213900	Thevathasan et al.	cohort	MS with severe medication-refractory tremor; 11 patients (18 tremulous upper limbs; 16 stimulated)	Thalamic DBS targeting ventral oralis posterior thalamus and zona incerta (contralateral stimulation)	Pre-op vs early post-op (<12 months; on/off stimulation) and late post-op (≥3 years; off stimulation)	Clinical Rating Scale (CRS) for MS tremor (total /20) and graded Archimedes spiral (/10); pre/post changes and % improvement reported
Long-Term Follow-Up of Thalamic Stimulation Versus Thalamotomy for Tremor Suppression	2008	10.1002/mds.22059	Schuurman et al.	Randomized trial	Mixed etiologies including MS tremor; RCT included 10 MS patients (5 thalamotomy; 5 DBS) with severe drug-resistant arm tremor	Thalamic DBS (VIM) vs thalamotomy (Medtronic 3387; unilateral/bilateral depending on laterality)	Baseline vs 6 months, 2 years, and 5 years post-op (stimulators ON at follow-ups)	Modified Tremor Scale for MS; tremor reported as ordinal grades 0–4 over time (diagnosis-specific counts in Table 3)
A comparison of continuous thalamic stimulation and thalamotomy for suppression of severe tremor	2000	10.1056/NEJM200002173420703	Schuurman et al.	Randomized controlled trial	Mixed etiologies including MS tremor; RCT included 10 MS patients with severe drug-resistant tremor	Thalamic DBS (VIM) vs thalamotomy	Baseline vs 6 months post-op (primary endpoint)	Modified Tremor Scale for MS (ordinal grades 0–4) at baseline and 6 months; diagnosis-specific outcomes reported
Thalamic Stimulation in Patients with Multiple Sclerosis	1999	NR	Schulder et al.	Case series	MS with disabling upper extremity tremor refractory to medical therapy; n=6 (5 with ≥6 months follow-up)	VIM thalamic DBS (chronic thalamic stimulation; stereotactic targeting of Vim)	Pre-op vs post-op follow-up (≥6 months for 5 patients)	Bain–Finchley visual analog tremor scale (pre/post values reported; intention & postural tremor shown)
Thalamic Stimulation in Patients with Multiple Sclerosis: Long-Term Follow-Up	2003	10.1159/000075160	Schulder et al.	Case series	MS with MS-induced tremor; n=9	Thalamic DBS electrode placement (Vim thalamus; implanted pulse generator)	Pre-op vs 6 months post-op vs late follow-up (range 9–48 months; mean 32 months)	Bain–Finchley tremor scale (visual analog): mean tremor score 5.4 pre-op, 1.7 at 6 months, 2.1 at late follow-up
Bilateral stimulation of the caudal zona incerta nucleus for tremor control	2008	10.1136/jnnp.2006.112334	Plaha et al.	Prospective consecutive case series	Mixed tremor etiologies including MS tremor; MS subgroup n=4 (functionally disabling, medically refractory)	Bilateral caudal zona incerta (cZI) DBS	Baseline (off meds) vs ~12 months follow-up (off meds/on stimulation; also off vs on at follow-up)	Fahn–Tolosa–Marin (FTM) Tremor Rating Scale (parts A–C; total score); MS subgroup results reported
Safety and efficacy of dual-lead thalamic deep brain stimulation for patients with treatment-refractory multiple sclerosis tremor: a single-centre, randomised, single-blind, pilot trial	2017	10.1016/S1474-4422(17)30166-7	Oliveria et al.	Single-centre randomised, single-blind prospective pilot trial	Adults with treatment-refractory, severe/disabling MS tremor; n=12 enrolled (11 completed primary outcome assessment)	Dual-lead thalamic DBS: VIM–VOP border lead + VOA–VOP border lead; unilateral implantation	Baseline vs 6 months (both leads on); also VIM on, VO on, both on, both off at 6 months (randomised order)	Tolosa–Fahn–Marin Tremor Rating Scale (TRS): primary outcome change in mean total TRS at 6 months vs baseline
Deep Brain Stimulation in the Management of Neuropathic Pain and Multiple Sclerosis Tremor	2004		Nandi et al.	??	MS with complex upper limb tremor; 15 patients (21 arms); tremor outcome data reported for 10 patients (14 arms)	DBS leads placed to straddle VOP thalamus + zona incerta (ZI) for MS tremor	Pre-op vs post-op during chronic DBS (mean follow-up 15 months; range 95–714 days)	Postural tremor and intention tremor severity scores (ordinal 0–10; scale not explicitly named) with pre-op and post-op improvement reported
Comparing Two Deep Brain Stimulation Leads to One in Refractory Tremor	2014	10.1007/s12311-014-0552-9	Mehanna et al.	Case series with double-blind assessment	Refractory tremor; 5 patients total, including MS tremor in 2 patients	Dual-lead thalamic DBS: existing Vim lead plus second ipsilateral lead (Voa in 3; prelemniscal radiations/RaPrL in 2)	Within-subject comparisons across 4 conditions: both OFF; Vim ON only; 2nd lead ON only; both ON (double-blind video ratings)	Standardized Tremor Rating Scale (TRS) from videotapes; total TRS plus contralateral upper limb and hemibody scores; % improvement reported
Thalamic deep brain stimulation for tremor among multiple sclerosis patients	2010		Mandat et al.	Prospective case series	MS with tremor as main disability; n=5 (3 female, 2 male); pharmacologically resistant upper extremity tremor	Vim thalamic DBS (implantation with microrecording/macrostimulation; initial 130 Hz, 90 μs, ~2 V; adjusted up to 185 Hz, 180 μs, 3.6 V)	Pre-surgery vs 3 months post-surgery	Modified Fahn scale (5-grade) + spirography + modified ADL scale; mean contralateral limb tremor reduction 40%; mean ADL improved 18%
Unilateral Thalamic Deep Brain Stimulation for Disabling Kinetic Tremor in Multiple Sclerosis	2012	10.1227/NEU.0b013e31822da55c	Hosseini et al.	Prospective case series	MS with disabling kinetic/postural upper limb tremor; n=9 enrolled (6 evaluable at 3 and 6 months due to MS-related weakness in 3)	Unilateral VIM thalamic DBS (Medtronic 3387 lead; Soletra IPG); stimulation adjusted over time (initial ~130 Hz, 80 μs, up to ~3.6 V; frequency/pulse width adjustments as needed)	Pre-op vs 1, 3, and 6 months post-op; outcomes reported OFF vs ON stimulation at each follow-up	Fahn–Tolosa–Marin tremor scale (postural and kinetic subscores) with median OFF vs ON at 1/3/6 months; % reduction reported at 6 months (postural 53%, kinetic 32%)
A prospective study of thalamic deep brain stimulation for the treatment of movement disorders in multiple sclerosis	2002	10.1080/02688690220131769	Hooper et al.	cohort	Confirmed MS with chronic, severe, drug-resistant movement disorder/tremor; n=15 underwent surgery (10 received complete DBS system with IPG)	Unilateral thalamic DBS (Medtronic 3387 quadripolar lead) implanted with CT guidance + intraoperative stimulation testing; target chosen for tremor suppression	Within-subject pre-op vs post-op at 1, 3, 6, 12 months; each visit DBS ON vs OFF (same-subject control)	Modified Fahn’s Tremor Rating Scale (MFTRS; 0–4 per tremor type; total 0–16) + Jebsen Test of Hand Function; significant reduction in tremor severity with DBS ON at 12 months reported
Improvement of Severe Postural Cerebellar Tremor in Multiple Sclerosis by Chronic Thalamic Stimulation	1996		Geny et al.	case series	Clinically definite MS with severe postural cerebellar tremor; n=13 (mean age 37±8.2; EDSS mean 6.8±1.8)	Chronic thalamic stimulation of ventral intermediate nucleus (Vim) using quadripolar Medtronic lead + Itrel II stimulator (Medtronic); stimulation parameters adjusted	Pre-surgery vs 3 months post-op (stimulation ON); also evaluated at 6 and 12 months with follow-up 8–26 months	Tremor amplitude scale (0–4; Table 2) for proximal/distal components + Tremor functional scale (0–5; Table 2, modified Speelman). Individual before/after scores shown (Figs 1–2) and % improved reported (69.2%)
Thalamic deep brain stimulation for the treatment of tremor due to multiple sclerosis: a prospective study of tremor and quality of life	2002		Berk et al.	cohort	Clinically definite MS with disabling upper-limb tremor; n=12 enrolled (1 omitted due to infection/explantation; SF-36/ADL data n=11; satisfaction survey n=9)	Unilateral thalamic DBS targeting ventral intermediate nucleus (VIM); quadripolar DBS lead (Medtronic 3387) with IPG (Itrel II)	Pre-op vs 2 months and 12 months post-op (best stimulation settings); tremor videotaped and rated by neurologist blinded to treatment	Subset of Fahn et al. clinical tremor rating scale: resting/postural/action tremor each scored 0–4; overall tremor score summed; significant reductions at 2 and 12 months reported
Tremor and disability outcomes following deep brain stimulation for multiple sclerosis-associated tremor	2025	10.1177/13524585251387935	Banks et al.	Retrospective cohort ?	MS with severe medication-refractory MS-associated tremor; n=18 (DBS 1998–2023; median age at surgery 49.5 years)	DBS for MS tremor: VIM thalamic leads in all patients (bilateral n=12, unilateral n=6); some additional VOA/VOP±STN leads placed but not used in final programming	Preoperative baseline vs first postoperative assessment (median 3 months) vs latest postoperative follow-up (median 24 months; median postop follow-up 2.5 years)	Modified Fahn–Tolosa–Marin (FTM) tremor scale (excluding writing/drawing/pouring; max 76): median improved from 14.5 pre-op to 10 at last follow-up (p=0.008); Table 2 provides serial medians
Thalamotomy versus thalamic stimulation for multiple sclerosis tremor	2005	10.1016/j.jocn.2004.09.008	Bittar et al.	cohort	MS with intractable upper limb tremor; n=20 total (10 thalamotomy; 10 DBS)	Thalamic DBS targeting motor thalamus (VOP) and zona incerta (ZI) using Medtronic 3387 lead; single electrode straddling VOP (proximal/middle contacts) and ZI (distal contact); IPG implanted 1 week later	Baseline pre-op vs mean 14.6 months follow-up after DBS (postural and intention tremor); compared vs thalamotomy group	Tremor severity rated on 0–10 scale (Bain/Findley method cited). DBS group: postural tremor pre-op mean 5.1, mean improvement 3.25 (63.7%); intention tremor pre-op mean 7.1, mean improvement 2.55 (36%) (Table 1)
Surgical therapy for multiple sclerosis tremor: a 12-year follow-up study	2012	10.1111/j.1468-1331.2011.03626.x	Hassan et al.	cohort	MS tremor; n=9 total (6 thalamotomy, 3 DBS) with long-term follow-up (up to 12 years)	VIM thalamic DBS for MS tremor (subset n=3); comparator surgical group includes thalamotomy	Baseline pre-op vs longitudinal follow-up (time-to-loss of benefit; tremor recurrence over years)	Tremor-related disability scale (25–100) and tremor-free duration/survival; no standardized tremor severity scale scores reported
Patient selection and outcome of deep brain stimulation for multiple sclerosis-associated tremor	2025	10.1080/02688697.2023.2277284	Paranathala et al.	Observational longitudinal case series	MS-associated tremor; n=7 (3M/4F) underwent DBS (2013–2019); tremor dominant symptom; mean age 42	Thalamic VIM DBS (stereotactic implantation under GA; IPG internalized same sitting; various manufacturers)	Pre-op baseline vs post-op follow-ups (6 weeks for programming; outcomes reported at 6 months and long-term follow-up mean 26.6 months, up to 72 months)	Fahn–Tolosa–Marin (FTM) tremor score (validated/standardized) incl. ADL subsections; % improvement up to 61% at 6 months; sustained improvement over follow-up; EQ5D also reported
Kinematic analysis of thalamic versus subthalamic neurostimulation in postural and intention tremor	2007	10.1093/brain/awm077	Herzog et al.	Observational within-subject stimulation study / case series (mixed ET+MS cohort)	MS tremor patients treated with DBS; n=11 (study also includes ET n=10)	Thalamic-region DBS for medically intractable tremor; quadripolar Medtronic lead (3387/3389); stimulation tested across contacts spanning VIM thalamus and subthalamic area (zona incerta/prelemniscal radiation)	Within-subject: DBS OFF vs DBS ON (each contact tested using chronic parameters); also reports pre-op vs post-op total TRS	Fahn–Tolosa–Marin Tremor Rating Scale (TRS): total TRS (max 144) reported pre-op and post-op; lateralized TRS (items 5/6, 11–14; max 28) used for DBS ON/OFF contact comparisons; MS subgroup mean TRS reduction 50.4%
Post-deep brain stimulation – gradual non-stimulation dependent decrease in strength with attenuation of multiple sclerosis tremor	2007	10.1007/s00415-006-0433-3	Hyam et al.	Case series	MS with disabling upper-limb tremor treated surgically; n=6 patients (4M/2F) with ≥3 years follow-up after DBS	DBS for MS tremor targeting thalamic/subthalamic region: VIM and/or VOP nuclei and/or zona incerta (ZI); some bilateral implants; stimulation parameters reported per case	Longitudinal within-subject: pre-op vs early post-op vs latest follow-up (mean 3.67 years); includes periods with stimulator OFF in some cases	Validated MS tremor rating scale 0–10 for intention tremor (finger-to-finger) and postural tremor (batswing); Table 1 reports serial intention tremor and MRC strength over time; significant association between weakness and tremor attenuation (p=0.0007)

### Sheet: Excluded
Title	DOI	Authors	Year	Journal	Origin	Reason for exclusion
Pattern Classification of Hand Movement Tremor in MS Patients with DBS ON and OFF	10.31661/jbpe.v0i0.1028	Valipour F; Esteki A	2022	J Biomed Phys Eng	Iran	Not related scientific question
Thalamic deep brain stimulation for the treatment of head, voice, and bilateral limb tremor	10.3171/jns.1999.91.1.0068	Taha JM; Janszen MA; Favre J	1999	J Neurosurg	USA	No eligible tremor outcome scale reported
Quantification of Temporal and Spatial Accuracy of Alternating Arm Movements in Multiple Sclerosis Patients Treated with Deep Brain Stimulation of the Thalamic Ventralis Intermedius Nucleus (VIM)	10.1055/s-2007-977739	Spiegel J; Dillmann U; Moringlane JR	2007	Zentralbl Neurochir	Germany	No eligible tremor outcome scale reported
Chronic Electrical Stimulation of the VL-VPL Complex and of the Pallidum in the Treatment of Movement Disorders: Personal Experience since 1982	NR	Siegfried J; Lippitz B	1994	Stereotact Funct Neurosurg	Switzerland	No eligible tremor outcome scale reported
A comparison of neuropsychological effects of thalamotomy and thalamic stimulation	10.1212/01.WNL.0000031425.37014.55	Schuurman PR; Bruins J; Merkus MP; Bosch DA; Speelman JD	2002	Neurology	Netherlands	No eligible tremor outcome scale reported
Thalamic stimulation in multiple sclerosis: evidence for a ‘demyelinative thalamotomy’?	10.1177/1352458509345914	Moore GRW; Vitali AM; Leung E; Laule C; Kozlowski P; MacKay AL; Honey CR	2009	Multiple Sclerosis	Canada	No eligible tremor outcome scale reported
Surgical therapy for tremor in multiple sclerosis: An evaluation of outcome measures	10.1212/WNL.57.10.1876	Matsumoto J; Morrow D; Kaufman K; Davis D; Ahlskog JE; Walker A; Sneve D; Noseworthy J; Rodriguez M	2001	Neurology	USA	Tremor outcome not extractable
Gamma knife thalamotomy for multiple sclerosis tremor	10.1016/j.surneu.2006.11.049	Mathieu D; Kondziolka D; Niranjan A; Flickinger J; Lunsford LD	2007	Surgical Neurology	USA	Not DBS intervention
Intraoperative neurophysiological assessment of disabling symptoms in DBS surgery	10.1016/j.neucli.2007.10.006	Journee HL; Postma AA; Staal MJ	2007	Neurophysiologie Clinique/Clinical Neurophysiology	Netherlands	No eligible tremor outcome scale reported
The dentato-rubro-thalamic tract as the potential common deep brain stimulation target for tremor of various origin: an observational case series	10.1007/s00701-020-04248-2	Coenen VA; Sajonz B; Prokop T; Reisert M; Piroth T; Urbach H; Jenkner C; Reinacher PC	2020	Acta Neurochirurgica	Germany	No eligible tremor outcome scale reported
Deep brain stimulation in multiple sclerosis-associated tremor. A large, retrospective, longitudinal open label study, with long-term follow-up	10.1016/j.msard.2023.104928	Chagot C; Bustuchina Vlaicu M; Frismand S; Colnat-Coulbois S; Nguyen JP; Palfi S	2023	Multiple Sclerosis and Related Disorders	France	Tremor outcome not extractable
Long-Term Electrical Inhibition of Deep Brain Targets in Movement Disorders	NR	Benabid AL; Benazzouz A; Hoffmann D; Limousin P; Krack P; Pollak P	1998	Movement Disorders	France	Tremor outcome not extractable
Demographic, Clinical and Surgical Predictors of Response to Thalamic Stimulation for Tremor Disorders	NR	Alomar SA; Krishna V; Lozano AM; Sandoe C; Strauss I; Hodaie M	2014	NR	NR	Conference abstract only
Deep brain stimulation in the management of multiple sclerosis tremor	10.1007/s10072-006-0653-4	Cavallo MA; Eleopra R; Biguzzi S; Sarubbo S	2006	Neurological Sciences	Italy	Not original research
Chronic electrical stimulation of the ventralis intermedius nucleus of the thalamus as a treatment of movement disorders	NR	Benabid AL; Pollak P; Gao D; Hoffmann D; Limousin P; Gay E; Payen I; Benazzouz A	1996	Journal of Neurosurgery	France	Tremor outcome not extractable
Suppression of intention tremor by contingent deep-brain stimulation	NR	Brice J; McLellan L	1980	The Lancet	United Kingdom	No eligible tremor outcome scale reported
Deep brain stimulation in the subthalamic area is more effective than nucleus ventralis intermedius stimulation for bilateral intention tremor	10.1007/s00701-007-1230-1	Hamel W; Herzog J; Kopper F; Pinsker M; Weinert D; Müller D; Krack P; Deuschl G; Mehdorn HM	2007	Acta Neurochirurgica (Wien)	Germany	Tremor outcome not extractable
Long term follow-up in bilateral deep brain stimulation of VIM in MS-related tremor	10.1016/j.clinph.2018.04.700	Hellriegel H; Waninger A; Paschen S; Deuschl G	2018	Clinical Neurophysiology	Germany	Conference abstract only
Use of Two DBS Electrodes to Treat Post-Traumatic Tremor	NR	NR	2009	clinicaltrials.gov	NR	Other (specify clearly): ClinicalTrials.gov trial registration / not original research
Noninvasive Electromagnetic Tracking of Upper Extremity Motion Kinetics for Patients With Severe Tremor Disorders	NR	NR	2015	clinicaltrials.gov	NR	Other (specify clearly): ClinicalTrials.gov trial registration / not original research
Effects of Stimulation Patterns of Deep Brain Stimulation	NR	NR	2015	clinicaltrials.gov	NR	Other (specify clearly): ClinicalTrials.gov trial registration / not original research
Deep brain stimulation in complex tremor	10.1159/000366073	Kocabicak E; Aygun D; Terzi M; Onar M; Guz H; Boke O; Temel Y	2014	Stereotactic and Functional Neurosurgery	Turkey	Conference abstract only
Impact of multitrajectoral stimulation and microelectrode mapping for intraoperative target validation in surgery for thalamic deep brain	10.1007/s00415-009-5161-z	Kopper F; Pinsker M; Steigerwald F; Herzog J; Deuschl G; Volkmann J	2009	Journal of Neurology	Germany	Conference abstract only
VOP/ZI deep brain stimulation for the relief of tremor in multiple sclerosis	10.1002/mds.26688	Levi V; Messina G; Cordella R; Dones I; Franzini A	2016	Movement Disorders	Italy	Conference abstract only
Effectiveness of zona incerta deep brain stimulation in tremors refractory to thalamic stimulation	10.1111/ner.12104	Libionka W; Grabarczyk L; Michal S; Slawek J; Kloc W; Maksymowicz W	2013	Neuromodulation	NR	Conference abstract only
Tremor refractory to vim DBS: Are 2 leads better than one, and where should we implant?	10.1002/mds.25914	Mehanna R; Machado AG; Oravivattanakul S; Genc G; Cooper SE	2014	Movement Disorders	USA	Conference abstract only
Results of deep brain stimulation in refractory tremor	10.1002/mds.25914	Sanchez Lozano P; Ribacoba Montero R; Suarez San Martin E; Seijo Fernandez F; Lozano Aragoneses B	2014	Movement Disorders	Spain	Conference abstract only
Validation of the tremor biomechanics analysis laboratory (TREMBAL) software in MS tremor	10.1177/1352458516663081	Van Der Walt A; Boonstra FMC; Yohanandan SAC; Vogel AP; Kolbe SC; Ly J; Noffs G; Butzkueven H; Evans AH; Perera T	2016	Multiple Sclerosis	Australia	Conference abstract only
Zona incerta stimulation guided by microelectrode-defined borders and MR/CT-fusion for tremor of non-parkinsonian etiology	NR	Warnke PC; Ojakangas C; Bernard J; Xie T	2012	Journal of Neurosurgery	NR	Conference abstract only
Deep brain stimulation in the caudal zona incerta and posterior subthalamic area is more effective than in ventral intermediate nucleus for various tremor control	10.1002/mds.25051	Xie T; Bernard J; Ojakangas C; Kang UJ; Towle VL; Warnke P	2012	Movement Disorders	USA	Conference abstract only
Deep brain stimulation for multiple sclerosis associated tremor: Objective and patient reported outcome measures	10.1159/000351990	Zakaria R; Fletcher N; Eldridge P; Alusi S; Osman-Farah J; Vajramani G	2013	Stereotactic and Functional Neurosurgery	United Kingdom	Conference abstract only
The efficacy of VIM and VIM/ZI DBS in treatment of various tremors	10.1002/mds.26295	Bonello M; Osman-Farah J; Eldridge PR; Hammersley B; Lowry L; Byrne P; Fletcher NA; Alusi SH	2015	Movement Disorders	United Kingdom	Conference abstract only
DBS for Tremor in Multiple Sclerosis, Patient Selection and Clinical Outcomes	10.1159/000539984	Davies O; Pardilho A; Szewczyk-Krolikowsk K; Bieneman A; Boca M; Ashida R; Whone A; Gill S	2024	Stereotactic and Functional Neurosurgery	United Kingdom	Conference abstract only
Deep brain stimulation in hyperkinetic movement disorders	10.1159/000351990	Del Álamo M; Cabañes L; Regidor I	2013	Stereotactic and Functional Neurosurgery	Spain	Conference abstract only
Long-term follow-up of surgical therapy for tremor in Multiple Sclerosis (MS)	10.1002/ana.22175	Hassan A; Rodriguez M; Ahlskog JE; Matsumoto JY	2010	Annals of Neurology	USA	Conference abstract only
Treatment of tremor in multiple sclerosis by thalamic deep brain stimulation	10.1002/mds.25051	Hofschulte F; Paschen S; Raethjen J; Mehdorn HM; Volkmann J; Deuschl G	2012	Movement Disorders	Germany	Conference abstract only
Use of dual lead thalamic DBS to treat severe multiple sclerosis tremor	10.3171/2015.8.JNS.AANS2015abstracts	Oliveria SF; Okun M; Foote K	2015	Journal of Neurosurgery	USA	Conference abstract only
A randomized trial of dual lead thalamic DBS for the rreatment of Multiple Sclerosis tremor: Results from the NIH cohort	10.1177/1352458516663068	Oliveria SF; Rodriguez RL; Kantor D; Bowers D; Monari EH; Scott BM; Okun MS; Foote KD	2016	Multiple Sclerosis	USA	Conference abstract only
Outcomes of deep brain stimulation in the management of complex tremors: A single unit experience	10.1111/ner.12774	Tambirajoo K; Franceschini P; Hammersley B; Alusi S; Byrne P; Eldridge PR; Osman-Farah J	2018	Neuromodulation	United Kingdom	Conference abstract only
Thalamic deep brain stimulation for MS related tremor	10.1007/s00701-010-0919-8	Tomasz M; Henryk K; Rafal R; Wieslaw B; Pawel N	2011	Acta Neurochirurgica	NR	Conference abstract only
Efficacy of VIM-DBS for multiple sclerosis-related tremor	10.1007/s00701-010-0919-8	Vajramani GV; Osman-Farah J; Alusi S; Eldridge PR; Fletcher N; Byrne P; Varma TRK	2011	Acta Neurochirurgica	United Kingdom	Conference abstract only
