## Supplementary material for "Therapeutic Efficacy and Safety of Deep Brain Stimulation for Multiple Sclerosis Related-Tremor: A Systematic Review and Meta-Analysis": full text screening 2

### Sheet: exclude
Title	DOI	Author	year	journal	origin	reason for exclusion
Demographic, clinical and surgical predictors of response to thalamic stimulation for tremor disorders	10.1159/000363530	Alomar, S.A	2014	Stereotactic and Functional Neurosurgery		conference
Suppression of intention tremor by contingent deep-brain stimulation	10.1016/s0140-6736(80)91680-3.	J Brice, L McLellan	1980	The Lancet		case series
Long-Term Electrical Inhibition of DeepBrain Targets in Movement Disorders
Deep brain stimulation in the management of multiple sclerosis tremor	10.1007/s10072-006-0653-4	Cavallo, M.A	2006	Neurological Sciences	Italy	case series
DBS for Tremor in Multiple Sclerosis, Patient Selection and Clinical Outcomes	10.1159/000539984	Davies, O.	2024	Stereotactic and Functional Neurosurgery	UK	conference
Deep brain stimulation in hyperkinetic movement disorders	10.1159/000351990	Del Álamo, M.	2013	Stereotact Funct Neurosurg	Spain	conference
Applied neurophysiology in the deep brain stimulation treatment of multiple sclerosis tremor		Fernández González, F.	2001	Revista de neurologia	Spain	case report Not English
Dual electrode thalamic deep brain stimulation for the treatment of posttraumatic and multiple sclerosis tremor	10.1227/01.NEU.0000192692.95455.FD	Kelly D Foote	2006	Neurosurgery	USA	1 MS paient
Deep brain stimulation in the subthalamic area is more effective than nucleus ventralis intermedius stimulation for bilateral intention tremor	10.1007/s00701-007-1230-1	Hamel, W.	2007	Acta Neurochirurgica	Germany	2 MS patient
Long-term follow-up of surgical therapy for tremor in Multiple Sclerosis (MS)	10.1002/ana.22175	Hassan, A.	2010	Annals of Neurology	USA	conference
Long term follow-up in bilateral deep brain stimulation of VIM in MS-related tremor	10.1016/j.clinph.2018.04.700	Hellriegel, H.	2018	Clinical Neurophysiology	Germany	conference
DBS of the subthalamic area improves limb ataxia in ET and MS tremor	?	Herzog, J	2006			probably conference
Treatment of tremor in multiple sclerosis by thalamic deep brain stimulation	10.1002/mds.25051	Hofschulte, F.	2012	Movement Disorders	Germany	conference
Efficacy at the expense of safety: Thalamotomy versus thalamic stimulation for multiple sclerosis tremor	10.1093/neurosurgery/57.2.402	Hyam, JA	2005			probably conference
Intraoperative neurophysiological assessment of disabling symptoms in DBS surgery	10.1016/j.neucli.2007.10.006	Journee, H.L	2007	Neurophysiologie Clinique	Netherlands	84 parkinson 4 MS
Deep brain stimulation in complex tremor	10.1159/000366073	Kocabicak, E.	2014	Stereotactic and Functional Neurosurgery	Turkey	probably conference
Impact of multitrajectoral stimulation and microelectrode mapping for intraoperative target validation in surgery for thalamic deep brain	10.1007/s00415-009-5161-z	Kopper, F.	2009	Journal of Neurology	Germany	conference
Thalamic deep brain stimulation for holmes tremor	10.1212/WNL.90.15_supplement.P6.056	Krause, E.	2018	Neurology		not MS
Use of Two DBS Electrodes to Treat Post-Traumatic Tremor	?	?	2009			not MS probably conference
Noninvasive Electromagnetic Tracking of Upper Extremity Motion Kinetics for Patients With Severe Tremor Disorders	?	?	2015		USA	probably conference clinical trial registeration
Effects of Stimulation Patterns of Deep Brain Stimulation	?	?	2015		USA	probably conference clinical trial registeration
Deep Brain Stimulation in Disabling Action Tremor A Randomized, Double-blind Study Comparing the Ventral Intermediate Nucleus (VIM) of the Thalamus and the Posterior Subthalamic Area (PSA) / Zona Incerta	?	?	2017			probably conference clinical trial registeration
Demographic, clinical and surgical predictors of response to thalamic stimulation for tremor disorders	10.1159/000363530	Alomar, S.A.	2009	Stereotact Funct Neurosurg	canada	conference
Thalamic stimulation restores defective cerebellocortical inhibition in multiple sclerosis tremor	10.1002/mds.22416	Ayache, S.S.	2009		Ireland	case report letter to editor
Thalamic stimulation in multiple sclerosis: Evidence for a 'demyelinative thalamotomy'	10.1177/1352458509345914	Moore, G.R.W.	2009	Multiple Sclerosis	canada	case report
Longitudinal follow-up of dual-lead thalamic deep brain stimulation for patients with treatment refractory multiple sclerosis tremor	?	Patel, B.	2019
Results of deep brain stimulation in refractory tremor	10.1002/mds.25914	Sanchez Lozano, P.	2014		Spain	probably conference
Efficacy of VIM-DBS for multiple sclerosis-related tremor	10.1007/s00701-010-0919-8	Vajramani, G.V.	2011	Acta Neurochirurgica	UK	conference
Long-term follow-up of surgical therapy for tremor in Multiple Sclerosis (MS)	10.1002/ana.22175	Hassan, A.	2010	Annals of Neurology	USA	conference
Long term follow-up in bilateral deep brain stimulation of VIM in MS-related tremor	10.1016/j.clinph.2018.04.700	Hellriegel, H.	2018	Clinical Neurophysiology	Germany	conference
VOP/ZI deep brain stimulation for the relief of tremor in multiple sclerosis	10.1002/mds.26688	Levi, V.	2016	Movement Disorders	Italy	conference
Effectiveness of zona incerta deep brain stimulation in tremors refractory to thalamic stimulation	10.1111/ner.12104	Libionka, W.	2013	Neuromodulation		conference
Gamma knife thalamotomy for multiple sclerosis tremor	10.1016/j.surneu.2006.11.049	Mathieu, D.	2007	Surgical Neurology	USA	not DBS( wromg intervention)
Tremor refractory to vim DBS: Are 2 leads better than one, and where should we implant?	10.1002/mds.25914	Mehanna, R.	2014	Movement Disorders	USA	conference
Validation of the tremor biomechanics analysis laboratory (TREMBAL) software in MS tremor	10.1177/1352458516663081	Van Der Walt, A.	2016	Multiple Sclerosis	Australia	conference
Zona incerta stimulation guided by microelectrode-defined borders and MR/CT-fusion for tremor of non-parkinsonian etiology	?	Warnke, P.C	2012	Journal of Neurosurgery		conference
Deep brain stimulation in the caudal zona incerta and posterior subthalamic area is more effective than in ventral intermediate nucleus for various tremor control	10.1002B38:B48/mds.25051	Xie, T.	2012	Movement Disorders	USA	conference
Deep brain stimulation for multiple sclerosis associated tremor: Objective and patient reported outcome measures	10.1159/000351990	Zakaria, R.	2013	Stereotactic and Functional Neurosurgery	UK	conference

### Sheet: include
Title	Year	DOI	Author	population	intervention	comparison	outcome	study design
Tremor and disability outcomes following deep brain stimulation for multiple sclerosis-associated tremor	2025	10.1177/13524585251387935	Samantha A Banks	proressive MS with severe refractory MS-related tremor RRMS 2 (11%) SPMS 8 (44%) PPMS 8 (44%)	VIM targeted DBS Bilateral n=11 Unilateral n=4	none (pre-intervention baseline status)	reduction in tremor severity without associated relapsing MS activity Outcomes varied by preoperative baseline disability	retrospective cohort study
Thalamic deep brain stimulation for the treatment of tremor due to multiple sclerosis: a prospective study of tremor and quality of life	2002	10.3171/jns.2002.97.4.0815	CAGLAR BERK, M.D.,	progressive MS with disabling upper-limb tremor RRMS 1 SPMS 10 PPMS 1	thalamic DBS quadripolar	none	Thalamic DBS reduces the tremor of MS and continues to be effective for at least 1 year. Younger patients with MS whose disease is of a shorter duration and who have no superimposed ataxia, weakness, or sensory loss in the tremulous limb may attain the best results. Reduced tremor did not always translate into improved quality of life.	prospective cohort study
Thalamotomy versus thalamic stimulation for multiple sclerosis tremor	2004	10.1016/j.jocn.2004.09.008	Richard G Bittar	MS patients with upper limb tremor	thalamic DBS (VOP and ZI) thalamotomy	DBS versus thalamotomy	Whilst the improvement in tremor seen following lesions was greater than that with DBS, the observation that DBS carried a significantly lower risk of permanent postoperative neurological deficit merits consideration	clinical trial
Deep brain stimulation in multiple sclerosis-associated tremor. A large, retrospective, longitudinal open label study, with long-term follow-up	2023	10.1016/j.msard.2023.104928	Claire Chagot Solène Frismand	MS patients with disabling and pharmacologically resistant upper limb tremor SPMS 85(92%) RRMS7(8%) postural tremor(98%) intention tremor(96%)	thalamic DBS (VIM) unilateral 99patients bilateral 4 patients	none	DBS may represent an effective therapeutic strategy for MS-associated tremor, but it will be necessary to again clarify selection criteria, validated scales for the objective measurements of disability, and the optimal surgical targets	retrospective cohort study
Improvement of Severe Postural Cerebellar Tremor in Multiple Sclerosis by Chronic Thalamic Stimulation	1996	10.1002/mds.870110503	C Geny	MS patients with disabling wide-amplitude action tremor that involved upper extremities, head and trunk RPMS 11 RRMS 2	thalamic DBS VIM quadripolar	none	thalamic stimulation may be useful in the treatment of severe postural cerebellar tremor in MS	observational clinical study
Surgical therapy for multiple sclerosis tremor: A 12-year follow-up study	2012	10.1111/j.1468-1331.2011.03626.x	Hassan, A.	MS patients with severe postural/kinetic tremor SPMS 7 PPMS 2	unilateral thalamotomy VIM-thalamic DBS	thalamic DBS vs thalamotomy	Surgery benefit for severe tremor was overall short-lived (median 3 months), with long-term poor prognosis. Although two DBS patients had sustained 5-year tremor-suppression	cohort study
Kinematic analysis of thalamic versus subthalamic neurostimulation in postural and intention tremor	2007	10.1093/brain/awm077	Herzog, J.	10 essential tremor and 11 multiple sclerosis with postural and intention trmor	thalamic and subthalamic DBS	thalamic versus subthalamic neurostimulation	Thalamic DBS using the postoperatively determined chronic stimulation parameters was highly effective in all patients The more pronounced tremor reduction when stimulating the subthalamic area favours the concept of modulating cerebello–thalamic projections.	clinical trial
A prospective study of thalamic deep brain stimulation for the treatment of movement disorders in multiple sclerosis	2002	10.1080/02688690220131769	Hooper, J.	15 MS patients with chronic, severe, drug-resistant movement disorders	unilateral thalamic DBS	none (pre-intervention baseline status)	Thalamic stimulation significantly reduced the tremor associated with MS and improved hand function in the targeted upper limb.	prospective clinical trial
Unilateral thalamic deep brain stimulation for disabling kinetic tremor in multiple sclerosis	2012	10.1227/NEU.0b013e31822da55c	Hosseini, H.	9 MS patients with pharmacologically resistant upper-extremity tremor all SPMS	unilateral VIM	none (pre-intervention baseline status)	This prospective study confirms the value and safety of ventralis intermedius deep brain stimulation for treatment of kinetic tremor related to MS.	prospective clinical trial
Post-deep brain stimulation - Gradual non-stimulation dependent decrease in strength with attenuation of multiple sclerosis tremor	2007	10.1007/s00415-006-0433-3	Hyam, J.A.	6 MS patients undergone DBS			severe MS associated tremor can gradually attenuate over a period of years after DBS	case series (observational)
Deep Brain Stimulation in the Management of Neuropathic Pain and Multiple Sclerosis Tremor	2004	10.1097/00004691-200401000-00005	Nandi, D.	15 MS patients with upper limb tremor intention tremor and postural tremor	DBS VOP and ZI		there is a clear role for DBSinthe treatment of carefully selected patients	comparative study
Safety and efficacy of dual-lead thalamic deep brain stimulation for patients with treatment-refractory multiple sclerosis tremor: a single-centre, randomised, single-blind, pilot trial	2017	10.1016/S1474-4422(17)30166-7	Oliveria, S.F.	12MS patients who were randomly assigned either to 3 initial months of VIM-only or VO-only stimulation RRMS 8 PPMS 4	DBS VIM vs VO	VIM vs VO	Dual lead thalamic DBS might be a safe and effective option for improving severe, refractory multiple sclerosis tremor	prospective randomised clinical trial
Patient selection and outcome of deep brain stimulation for multiple sclerosis-associated tremor	2025	10.1080/02688697.2023.2277284	Paranathala, M.P.	7 MS patients with tremor	DBS VIM	none	With careful selection, DBS is a safe, efficacious intervention for MS-tremor and can positively impact on tremor and quality of life, with effects over a long period.	interventional case series
Bilateral stimulation of the caudal zona incerta nucleus for tremor control	2008	10.1136/jnnp.2006.112334	Plaha, P.	4 MS patients / 5 parkinson's disease/ 6 Essential tremor/ 1 Holmes tremor/ 1 cerebellar tremor/1 dystonic tremor	bilateral cZI DBS	none	This prospective study shows that the cZI may be an alternative target for the treatment of tremor with DBS	prospective study
Thalamic Stimulation in Patients with Multiple Sclerosis: Long-Term Follow-Up	2003	10.1159/000075160	Schulder, M.	Nine patients with MS-induced tremor	VIM BDS quadripolar	none	Chronic thalamic stimulation decreases tremor in patients with MS. However, this improvement does not correlate with improvement in objective measures of function.	retrospective cohort study
Thalamic stimulation in patients with multiple sclerosis	1999	10.1159/000029726	Schulder, M.	6 patients with MS tremor	VIM DBS	none	Long-term tremor suppression in patients with MS can be achieved by tha lamic stimulation.DBS should be reserved for patients without severe dementia, weakness or ataxia	cohort study
A comparison of continuous thalamic stimulation and thalamotomy for suppression of severe tremor	2000	10.1056/NEJM200002173420703	Schuurman, P.R.	Sixty-eight patients (45 with Parkinson’s disease, 13 with essential tremor, and 10 with multiple sclerosis)	VIM DBS thalamotomy	thalamic stimulation vs thalamotomy	thalamic stimulation is preferable to thalamotomy as a means of improving function with few adverse effects.	randomized clinical trial
Long-term follow-up of thalamic stimulation versus thalamotomy for tremor suppression	2008	10.1002/mds.22059	Schuurman, P.R.	Seventy patients were randomized, who had severe unilateral or bilateral tremor of the arms due to PD, ET or MS	VIM DBS thalamotomy	thalamic stimulation vs thalamotomy	Long-term follow-up suggests that thalamic stimulation is preferable over thalamotomy to improve functional abilities in patients with tremor	randomized clinical trial
A comparison of neuropsychological effects of thalamotomy and thalamic stimulation	2002	10.1212/01.WNL.0000031425.37014.55	Schuurman, P.R.	62 patients had severe unilateral or bilateral tremor due to PD, ET, or MS	DBS thalamotomy	thalamic stimulation vs thalamotomy	Both thalamotomy and thalamic stimulation are associated with a minimal overall risk of cognitive deterioration. Verbal fluency decreased after both left-sided thalamotomy and thalamic stimulation.	randomized clinical trial
Chronic electric stimulation of the VL-VPL complex and of the pallidum in the treatment of movement disorders: Personal experience since 1982	1994	10.1159/000098599	Siegfried, J.	68 patients mostly parkinson and MS patients	DBS VIM 60 bilateral 2 VPL 5	different targets of DBS		clinical trial
Quantification of temporal and spatial accuracy of alternating arm movements in multiple sclerosis patients treated with deep brain stimulation of the thalamic Ventralis Intermedius Nucleus (VIM)	2007	10.1055/s-2007-977739	Spiegel, J.	6 MS patients with upper limb ataxia	contralateral VIM DBS	none	During VIM stimulation, performance of alternating forearm movements improved signifi cantly. VIM stimulation significantly improved postural and intention tremor in all patients, too.	interventional case series
Thalamic deep brain stimulation for the treatment of head, voice, and bilateral limb tremor	1999	10.3171/jns.1999.91.1.0068	Taha, J.M.	23 patients (6 with Parkinson’s disease, 15 with essential tremor, and 2 with multiple sclerosis)	bilateral DBS	none	bilateral DBS is safe/ DBS contra lateral to a previous thalamotomy is safe/ when bilateral DBS is performed, staging the procedure does not reduce postoperative complications/although complications such as dysarthria and disequilibrium are usually reversed by changing stimulation parameters, some patients may thus lose good tremor control, and most will choose stimulation parameters that best co…	interventional case series
Permanent tremor reduction during thalamic stimulation in multiple sclerosis	2011	10.1136/jnnp.2010.213900	Thevathasan, W.	16 MS patients with tremor predominant in the upper limbs and occurred with posture and action 7 bilateral 4 unilateral	quadripolar VOP ZI	none	MS tremor often permanently improves during thalamic stimulation, even when limb strength is conserve	cohort study
Deep brain stimulation of the ventral intermediate nucleus of the thalamus for tremor in patients with multiple sclerosis	2010	10.1227/01.NEU.0000375506.18902.3E	Torres, C.V.	10 MS patients with advanced tremor	VIM DBS 9 unilateral 1 bilateral	none	Approximately one-half of the patients derived some benefit from VIM DBS 1 year after surgery, but this benefit reached a > 50% reduction in only 30% of the patients.	interventional case series
Thalamic deep brain stimulation for tremor among multiple sclerosis patients	2010	10.1016/S0028-3843(14)60150-X	Mandat, T.	Five MS patients with tremor	VIM DBS	none	The therapeutic effect of DBS was maintained at three-month follow-up. Mean contralateral limb tremor reduction was 40%.	interventional case series
Surgical therapy for tremor in multiple sclerosis: An evaluation of outcome measures	2001	10.1212/WNL.57.10.1876	Matsumoto, J.	Nine patients with MS tremor	6 thalamotomy, 3 DBS	thalamotomy vs DBS		clinical trial
The dentato-rubro-thalamic tract as the potential common deep brain stimulation target for tremor of various origin: an observational case series	2020	10.1007/s00701-020-04248-2	Coenen, V.A.	36 patients were enrolled (essential tremor (17), Parkinson’s tremor (8), multiple sclerosis (7), dystonic head tremor (3), tardive dystonia (1)	DBS(26 bilateral; 10 unilateral)		Tremor of various origins was acutely alleviated at different points along the DRT fiber tract (above and below the MCPplane)despite different tremor diseases.	observational case series
Comparing two deep brain stimulation leads to one in refractory tremor	2014	10.1007/s12311-014-0552-9	Mehanna, R.	5 patients(2 MS/ 3 ET) with tremor refractory toVimDBS	Implanting a second DBS lead ipsilaterally	none (pre-intervention baseline status)	improvement after addition of a second DBS lead in patients with tremor refractory to Vim DBS.	interventional case series
Pattern Classification of Hand Movement Tremor in MS Patients with DBS ON and OFF	2022	10.31661/jbpe.v0i0.1028	Valipour, F.	7 MS patients using unilaterally or bilaterally DBS	?	?	DBS can be used in the objective improvement of tremor in MS patients.
Connectomic analysis of unilateral dual-lead thalamic deep brain stimulation for treatment of multiple sclerosis tremor.	2022	10.1093/braincomms/fcac063	Wong JK	12 MS patients with refravtory tremor	unilateral dual-lead thalamic DBS (VIM +VOP)	none	unilateral dual-lead thalamic DBS provided a greater volume of stimulation and that there was a negative correlation between PMC connectivity and tremor suppression	cohort study
Deep Brain Stimulation with Double Targeting of the VIM and PSA for the Treatment of Rare Tremor Syndromes	2024	10.1159/000539162	Yilmaz, A.	7 isolated head tremor, 1 hepatic encephalopathic tremor due to Abernethy syndrome, 2 voice tremor, 4 dystonic tremor, and 8 Holmes tremor (2 multiple sclerosis, 2 cerebellar insult, and 4 posttraumatic) patients	bilateral DBS of the VIM and PSA	none	Double targeting of the VIM and PSA appears to produce promising improvements on the outcomes reported in the existing literature on VIM-only DBS	case series
Tremor reduction and quality of life after deep brain stimulation for multiple sclerosis-associated tremor	2013	10.1007/s00701-013-1848-0	Zakaria, R.	16 MS patients	Vim DBS 14 bilateral 2 unilateral	none	VIM DBS may reduce severe, disabling tremor in patients with MS.	prorpective case series
